# Genome-wide meta-analysis of CSF biomarkers in Alzheimer’s disease and Parkinson’s disease cohorts

**DOI:** 10.1101/2023.06.13.23291354

**Authors:** Michael Ta, Cornelis Blauwendraat, Tarek Antar, Hampton L Leonard, Andrew B. Singleton, Mike A. Nalls, Hirotaka Iwaki, Alzheimer’s Disease Neuroimaging Initiative (ADNI), the Fox Investigation for New Discovery of Biomarkers

## Abstract

**Background:** Amyloid beta (Aβ), phosphorylated tau (p-tau), and total tau (t-tau) in cerebrospinal fluid are established biomarkers for Alzheimer’s disease (AD). In other neurodegenerative diseases, such as Parkinson’s disease (PD), these biomarkers have also been found to be altered, and the molecular mechanisms responsible for these alterations are still under investigation. Moreover, the interplay between these mechanisms and the diverse underlying disease states remains to be elucidated.

**Objectives:** To investigate genetic contributions to the AD biomarkers and assess the commonality and heterogeneity of the associations per underlying disease status.

**Methods:** We conducted GWAS for the AD biomarkers on subjects from the Parkinson’s Progression Markers Initiative (PPMI), the Fox Investigation for New Discovery of Biomarkers (BioFIND), and the Alzheimer’s Disease Neuroimaging Initiative (ADNI) and meta-analyzed with the largest AD GWAS.[7] We tested heterogeneity of associations of interest between different disease statuses (AD, PD, and control).

**Results:** We observed three GWAS signals: the *APOE* locus for Aβ, the 3q28 locus between *GEMC1* and *OSTN* for p-tau and t-tau, and the 7p22 locus (top hit: rs60871478, an intronic variant for *DNAAF5*, also known as *HEATR2*) for p-tau. The 7p22 locus is novel and co-localized with the brain *DNAAF5* expression. While no heterogeneity from underlying disease status was observed for the above GWAS signals, some disease risk loci suggested disease specific associations with these biomarkers.

**Conclusions:** Our study identified a novel association at the intronic region of *DNAAF5* associated with increased levels of p-tau across all diseases. We also observed some disease specific genetic associations with these biomarkers.
