## Supplemental Table for "Genome-wide meta-analysis of CSF biomarkers in Alzheimer’s disease and Parkinson’s disease cohorts"

### Sheet: SupT1
Supplemental Table 1. Biomarker Distribution Across Cohorts
	ADNI				BioFIND			PPMI
	NC	Dementia	MCI		HC	PD		GENPD	GENUN	HC	PD	Prodromal	SWEDD
n	181	189	254		73	99		262	394	226	445	64	76
Age, years	72.2 (6.6)	73.8 (7.4)	73.0 (7.4)		66.5 (7.5)	67.6 (6.4)		61.7 (6.4)	61.6 (7.7)	60.8 (11.2)	61.6 (9.7)	68.7 (5.9)	60.7 (10.6)
Female, n (%)	97 (53.6)	77 (40.7)	105 (41.3)		34 (46.6)	37 (37.4)		131 (50.0)	235 (59.6)	80 (35.4)	158 (35.5)	14 (21.9)	29 (38.2)
Disease duration	-	-	-		-	8.3 (3.4)		4.3 (4.3)	4.4 (5.4)	-	1.5 (2.0)	-	1.6 (2.3)
CSF biomarkers
Aβ, pg/mL	1,093.4 (355.3)	706.2 (283.8)	962.2 (367.7)		337.5 (84.4)	299.0 (73.1)		789.3 (269.0)	898.4 (309.2)	914.4 (334.9)	870.2 (325.4)	817.2 (299.5)	932.2 (311.0)
t-tau, pg/mL	224.7 (81.9)	338.0 (122.1)	253.7 (106.1)		42.1 (18.3)	36.2 (15.5)		168.1 (67.9)	181.6 (63.3)	188.6 (68.8)	169.2 (55.5)	193.0 (70.3)	179.4 (58.4)
p-tau, pg/mL	20.3 (8.1)	33.3 (13.2)	23.8 (11.3)		19.1 (12.3)	15.3 (8.8)		14.4 (5.2)	15.8 (5.8)	17.0 (6.4)	14.8 (5.2)	16.5 (6.4)	15.7 (5.8)
CSF biomarkers (logarithm)
Aβ	6.9 (0.4)	6.5 (0.4)	6.8 (0.4)		5.8 (0.3)	5.7 (0.3)		6.6 (0.4)	6.7 (0.4)	6.7 (0.4)	6.7 (0.4)	6.6 (0.4)	6.8 (0.4)
t-tau	5.4 (0.3)	5.8 (0.4)	5.5 (0.4)		3.7 (0.4)	3.5 (0.4)		5.1 (0.4)	5.1 (0.3)	5.2 (0.4)	5.1 (0.3)	5.2 (0.3)	5.1 (0.3)
p-tau	2.9 (0.3)	3.4 (0.4)	3.1 (0.4)		2.8 (0.6)	2.6 (0.6)		2.6 (0.3)	2.7 (0.3)	2.8 (0.4)	2.6 (0.3)	2.7 (0.4)	2.7 (0.3)

### Sheet: SupT2
Supplemental Table 2. Lambda for Longitudinal GWAS Summary Statistics
			Time-Constant				Time-Varying
Cohort	Study Arm	Aβ	p-tau	t-tau		Aβ	p-tau	t-tau
PPMI	SWEDD	0.996788	0.992563	0.997201		0.942524	0.969338	0.975952
	Prodromal	0.986834	0.951035	0.973622		0.993486	0.975124	1.34436
	PD	0.972545	0.993771	0.988735		0.988447	1.00243	0.996191
	HC	1.00736	0.977669	0.981793		0.989542	0.985185	0.9858
	GENUN	0.994644	0.998931	1.01394		0.973832	1.12413	1.30671
	GENPD	0.984702	0.986225	0.990621		0.979982	1.00292	0.9859
ADNI	MCI	0.984866	0.988163	0.991401		1.00046	0.988124	0.976055
	Dementia	0.995703	0.977398	0.9926		0.983768	0.98641	0.982043
	NC	1.00101	0.996347	0.985004		0.972801	0.980243	0.977703
BioFIND	PD	0.995868	1.00728	0.977094		-	-	-
	HC	0.989834	0.992416	0.99166		-	-	-

### Sheet: SupT3
Supplemental Table 3. Effect of rs60871478 on MMSE score and age of dementia symptom onset.
Strata	Outcome	Beta	SE	P-value
ADNI-Dementia	Age at onset	-2.4068	2.1113	0.26
ADNI-MCI	Age at onset	0.9767	1.598	0.543
ADNI-CN	Age at onset	0.8071	3.677	0.832
ADNI-Dementia	MMSE	-1.07138	0.47465	0.025
ADNI-MCI	MMSE	0.018864	0.171767	0.9127
ADNI-CN	MMSE	-0.33643	0.144716	0.0213
